# Temporal Trends in Artemisinin Partial Resistance and Other Antimalarial Drug Mutations in *Plasmodium falciparum* from Kagera Region, Northwestern Tanzania, 2021–2023

**DOI:** 10.1101/2025.11.26.25341086

**Authors:** Alfred Simkin, Salehe Mandai, Abebe A Fola, Neeva Wernsman Young, Dativa Pereus, Catherine Bakari, Rashid A Madebe, Misago D Seth, Rule B Mrengela, Angelina J Kisambale, Gervas A Chacha, Celine I Mandara, Filbert Francis, Daniel Mbwambo, Issa Garimo, Frank Chacky, Sijenunu Aaron, Abdallah Lusasi, Fabrizio Molteni, Ritha J A Njau, Stella Kajange, Samwel L Nhiga, Ally Mohamed, Jonathan J Juliano, Deus S Ishengoma, Jeffrey A Bailey

**Affiliations:** Department of Pathology and Laboratory Medicine, Brown University, Providence, RI, USA; Center for Computational Molecular Biology, Brown University, Providence, RI, USA; Ifakara Health Institute, Dar es Salaam, Tanzania; National Institute for Medical Research, Dar es Salaam, Tanzania; National Malaria Control Programme, Dodoma, Tanzania; Swiss Tropical Public Health Institute, Dar es Salaam, Tanzania; Department of Parasitology and Medical Entomology, Muhimbili University of Health and Allied Sciences, Dar es Salaam, Tanzania; President’s Office, Regional Administration and Local Government, Dodoma, Tanzania; Division of Infectious Diseases, University of North Carolina School of Medicine, University of North Carolina at Chapel Hill, Chapel Hill, NC, USA; Curriculum of Genetics and Molecular Biology, University of North Carolina School of Medicine, University of North Carolina at Chapel Hill, Chapel Hill, NC, USA; Institute for Global Health and Infectious Diseases, University of North Carolina School of Medicine, University of North Carolina at Chapel Hill, Chapel Hill, NC; Department of Epidemiology, Gillings School of Global Public Health, University of North Carolina at Chapel Hill, Chapel Hill, NC, USA

**Keywords:** malaria, *Plasmodium falciparum*, kelch, artemisinin, resistance, Tanzania, genomics, surveillance

## Abstract

Artemisinin-based combination therapies (ACTs) remain the cornerstone of malaria treatment, yet the emergence of artemisinin partial resistance (ART-R) in Africa threatens their efficacy. ART-R is primarily associated with mutations in the *Plasmodium falciparum kelch13* (K13) gene, notably R561**H**, which has been linked to delayed parasite clearance in East Africa. We conducted longitudinal molecular surveillance in Tanzania’s Kagera region from 2021 to 2023 to characterize temporal and spatial trends in ART-R and other antimalarial resistance markers. Using molecular inversion probes targeting key antimalarial resistance genes, we genotyped 2,826 isolates from seven districts. The WHO-validated K13 mutation R561**H** persisted in border districts of Karagwe and Kyerwa, with prevalence ranging from 14-26%, and appeared for the first time in Muleba (5.0%) and Bukoba rural district (0.7%) in 2023, indicating eastward spread toward Lake Victoria. Regional average prevalence of R561**H** rose from 5.5% in 2021 to 11.3% in 2022, then stabilized at 6.9% in 2023. Additional validated (A675**V**) and candidate (V568**G**, P441**L**) mutations were detected at low frequencies, suggesting ongoing diversification of the parasite population under local selection pressures. Partner-drug resistance markers showed minimal change: MDR1 **N**86Y remained near fixation, while CRT K76**T** declined from 5.9% (2021) to 2.4% (2023). Antifolate resistance was entrenched, with early DHFR and DHPS mutations near fixation and high-level resistance markers (DHFR I164**L** and DHPS A581**G**) exhibiting marked spatial heterogeneity, peaking at 38.1% and 48.1%, respectively, in eastern districts. These findings reveal micro-geographic heterogeneity in resistance and ongoing spread, emphasizing the need for district-level surveillance to detect emerging hotspots and guide interventions. Sustained molecular monitoring is critical to inform treatment policy, preserve ACT efficacy, and mitigate the risk of widespread resistance in East Africa.

Artemisinin-based combination therapies (ACTs) remain the cornerstone of malaria treatment, yet the emergence of artemisinin partial resistance (ART-R) in Africa threatens their efficacy. ART-R is primarily associated with mutations in the *Plasmodium falciparum* kelch13 (K13) gene, notably R561**H**, which has been linked to delayed parasite clearance in East Africa. We conducted longitudinal molecular surveillance in Tanzania’s Kagera region from 2021 to 2023 to characterize temporal and spatial trends in ART-R and other antimalarial resistance markers. Using molecular inversion probes targeting key antimalarial resistance genes, we genotyped 2,826 isolates from seven districts. The WHO-validated K13 mutation R561**H** persisted in border districts of Karagwe and Kyerwa, with prevalence ranging from 14-26%, and appeared for the first time in Muleba (5.0%) and Bukoba rural district (0.7%) in 2023, indicating eastward spread toward Lake Victoria. Regional average prevalence of R561**H** rose from 5.5% in 2021 to 11.3% in 2022, then stabilized at 6.9% in 2023. Additional validated (A675**V**) and candidate (V568**G**, P441**L**) mutations were detected at low frequencies, suggesting ongoing diversification of the parasite population under local selection pressures. Partner-drug resistance markers showed minimal change: MDR1 **N**86Y remained near fixation, while CRT K76**T** declined from 5.9% (2021) to 2.4% (2023). Antifolate resistance was entrenched, with early DHFR and DHPS mutations near fixation and high-level resistance markers (DHFR I164**L** and DHPS A581**G**) exhibiting marked spatial heterogeneity, peaking at 38.1% and 48.1%, respectively, in eastern districts. These findings reveal micro-geographic heterogeneity in resistance and ongoing spread, emphasizing the need for district-level surveillance to detect emerging hotspots and guide interventions. Sustained molecular monitoring is critical to inform treatment policy, preserve ACT efficacy, and mitigate the risk of widespread resistance in East Africa.
