## Supplementary Tables for "Temporal Trends in Artemisinin Partial Resistance and Other Antimalarial Drug Mutations in *Plasmodium falciparum* from Kagera Region, Northwestern Tanzania, 2021–2023"

### Sheet: Table S1
Table S1: The table show validated or candidate artemisinin-resistance (ART-R) K13 gene mutations absent in Plasmodium falciparum parasites collected across various districts of the Kagera region (Tanzania) in 2021, 2022 and 2023. The total number successfully genotyped (obs/pop), the calculated prevalence, expressed as a percentage (prev), and the 95% confidence interval for the prevalence as de…
		Biharamulo		Bukoba DC		Karagwe		Kyerwa		Misenyi		Muleba		Ngara		unweighted_avg
mutation	year	obs/pop	prev (CI)	obs/pop	prev (CI)	obs/pop	prev (CI)	obs/pop	prev (CI)	obs/pop	prev (CI)	obs/pop	prev (CI)	obs/pop	prev (CI)	avg. prev
k13-Asn458Tyr	2021	0/21	0.0 (0.0-16.1)	0/38	0.0 (0.0-9.3)	0/138	0.0 (0.0-2.6)	0/120	0.0 (0.0-3.0)	0/26	0.0 (0.0-13.2)	0/173	0.0 (0.0-2.1)	0/155	0.0 (0.0-2.4)	0
	2022	-	-	-	-	0/157	0.0 (0.0-2.3)	-	-	-	-	0/67	0.0 (0.0-5.4)	0/90	0.0 (0.0-4.0)	0
	2023	0/65	0.0 (0.0-5.5)	0/146	0.0 (0.0-2.5)	0/63	0.0 (0.0-5.7)	0/155	0.0 (0.0-2.4)	0/95	0.0 (0.0-3.8)	0/202	0.0 (0.0-1.8)	0/223	0.0 (0.0-1.6)	0
k13-Cys469Phe	2021	0/21	0.0 (0.0-16.1)	0/38	0.0 (0.0-9.3)	0/138	0.0 (0.0-2.6)	0/120	0.0 (0.0-3.0)	0/26	0.0 (0.0-13.2)	0/173	0.0 (0.0-2.1)	0/155	0.0 (0.0-2.4)	0
	2022	-	-	-	-	0/157	0.0 (0.0-2.3)	-	-	-	-	0/67	0.0 (0.0-5.4)	0/90	0.0 (0.0-4.0)	0
	2023	0/65	0.0 (0.0-5.5)	0/146	0.0 (0.0-2.5)	0/63	0.0 (0.0-5.7)	0/155	0.0 (0.0-2.4)	0/95	0.0 (0.0-3.8)	0/202	0.0 (0.0-1.8)	0/223	0.0 (0.0-1.6)	0
k13-Met476Ile	2021	0/21	0.0 (0.0-16.1)	0/40	0.0 (0.0-8.8)	0/144	0.0 (0.0-2.5)	0/130	0.0 (0.0-2.8)	0/27	0.0 (0.0-12.8)	0/183	0.0 (0.0-2.0)	0/173	0.0 (0.0-2.1)	0
	2022	-	-	-	-	0/165	0.0 (0.0-2.2)	-	-	-	-	0/83	0.0 (0.0-4.3)	0/94	0.0 (0.0-3.8)	0
	2023	0/73	0.0 (0.0-4.9)	0/155	0.0 (0.0-2.4)	0/66	0.0 (0.0-5.4)	0/166	0.0 (0.0-2.2)	0/101	0.0 (0.0-3.6)	0/221	0.0 (0.0-1.7)	0/246	0.0 (0.0-1.5)	0
k13-Ala481Val	2021	0/20	0.0 (0.0-16.8)	0/38	0.0 (0.0-9.3)	0/139	0.0 (0.0-2.6)	0/119	0.0 (0.0-3.1)	0/24	0.0 (0.0-14.2)	0/172	0.0 (0.0-2.1)	0/161	0.0 (0.0-2.3)	0
	2022	-	-	-	-	0/157	0.0 (0.0-2.3)	-	-	-	-	0/77	0.0 (0.0-4.7)	0/89	0.0 (0.0-4.1)	0
	2023	0/67	0.0 (0.0-5.4)	0/144	0.0 (0.0-2.5)	0/64	0.0 (0.0-5.6)	0/158	0.0 (0.0-2.3)	0/100	0.0 (0.0-3.6)	0/211	0.0 (0.0-1.7)	0/233	0.0 (0.0-1.6)	0
k13-Tyr493His	2021	0/20	0.0 (0.0-16.8)	0/38	0.0 (0.0-9.3)	0/139	0.0 (0.0-2.6)	0/119	0.0 (0.0-3.1)	0/24	0.0 (0.0-14.2)	0/172	0.0 (0.0-2.1)	0/161	0.0 (0.0-2.3)	0
	2022	-	-	-	-	0/157	0.0 (0.0-2.3)	-	-	-	-	0/77	0.0 (0.0-4.7)	0/89	0.0 (0.0-4.1)	0
	2023	0/67	0.0 (0.0-5.4)	0/144	0.0 (0.0-2.5)	0/64	0.0 (0.0-5.6)	0/158	0.0 (0.0-2.3)	0/100	0.0 (0.0-3.6)	0/211	0.0 (0.0-1.7)	0/233	0.0 (0.0-1.6)	0
k13-Arg515Lys	2021	0/20	0.0 (0.0-16.8)	0/38	0.0 (0.0-9.3)	0/139	0.0 (0.0-2.6)	0/119	0.0 (0.0-3.1)	0/24	0.0 (0.0-14.2)	0/172	0.0 (0.0-2.1)	0/161	0.0 (0.0-2.3)	0
	2022	-	-	-	-	0/157	0.0 (0.0-2.3)	-	-	-	-	0/77	0.0 (0.0-4.7)	0/89	0.0 (0.0-4.1)	0
	2023	0/67	0.0 (0.0-5.4)	0/144	0.0 (0.0-2.5)	0/64	0.0 (0.0-5.6)	0/158	0.0 (0.0-2.3)	0/100	0.0 (0.0-3.6)	0/211	0.0 (0.0-1.7)	0/233	0.0 (0.0-1.6)	0
k13-Arg539Thr	2021	0/21	0.0 (0.0-16.1)	0/39	0.0 (0.0-9.0)	0/146	0.0 (0.0-2.5)	0/132	0.0 (0.0-2.8)	0/24	0.0 (0.0-14.2)	0/184	0.0 (0.0-2.0)	0/174	0.0 (0.0-2.1)	0
	2022	-	-	-	-	0/170	0.0 (0.0-2.1)	-	-	-	-	0/82	0.0 (0.0-4.4)	0/96	0.0 (0.0-3.8)	0
	2023	0/74	0.0 (0.0-4.9)	0/155	0.0 (0.0-2.4)	0/66	0.0 (0.0-5.4)	0/170	0.0 (0.0-2.1)	0/104	0.0 (0.0-3.5)	0/229	0.0 (0.0-1.6)	0/251	0.0 (0.0-1.5)	0
k13-Pro553Leu	2021	0/21	0.0 (0.0-16.1)	0/35	0.0 (0.0-10.0)	0/136	0.0 (0.0-2.7)	0/118	0.0 (0.0-3.1)	0/24	0.0 (0.0-14.2)	0/171	0.0 (0.0-2.1)	0/144	0.0 (0.0-2.5)	0
	2022	-	-	-	-	0/162	0.0 (0.0-2.3)	-	-	-	-	0/70	0.0 (0.0-5.1)	0/83	0.0 (0.0-4.3)	0
	2023	0/70	0.0 (0.0-5.1)	0/147	0.0 (0.0-2.5)	0/62	0.0 (0.0-5.8)	0/158	0.0 (0.0-2.3)	0/98	0.0 (0.0-3.7)	0/220	0.0 (0.0-1.7)	0/236	0.0 (0.0-1.6)	0
k13-Cys580Tyr	2021	0/21	0.0 (0.0-16.1)	0/37	0.0 (0.0-9.5)	0/148	0.0 (0.0-2.5)	0/127	0.0 (0.0-2.9)	0/25	0.0 (0.0-13.7)	0/182	0.0 (0.0-2.0)	0/171	0.0 (0.0-2.1)	0
	2022	-	-	-	-	0/170	0.0 (0.0-2.1)	-	-	-	-	0/81	0.0 (0.0-4.5)	0/96	0.0 (0.0-3.8)	0
	2023	0/75	0.0 (0.0-4.8)	0/156	0.0 (0.0-2.3)	0/65	0.0 (0.0-5.5)	0/168	0.0 (0.0-2.2)	0/102	0.0 (0.0-3.6)	0/233	0.0 (0.0-1.6)	0/250	0.0 (0.0-1.5)	0

### Sheet: Table S2
Table S2: Non-Validated Non-Synonymous K13 Mutations Identified by Year and District (221-223)
mutation	year	Biharamulo	Bukoba DC	Karagwe	Kyerwa	Misenyi	Muleba	Ngara
k13-Pro667Arg	221			1	1
	223			1		1
k13-Pro667Ser	221							2
	222							6
	223							5
k13-Phe699Cys	221			2	1
	222			3
k13-Ile352Thr	221							1
	222							2
	223			2				13
k13-His384Arg	221			4
	222			1
	223							1
k13-Pro419Ser	221			5
	222			2
	223			1
k13-Val555Ala	221							3
	222			1
k13-Gly718Ser	222			1
	223				1
k13-Leu428Phe	223		1			2
k13-Thr573Asn	223							1
k13-Gly665Ser	223							1
k13-Leu713Phe	223				4
k13-Asp353Tyr	223		5

### Sheet: Table S3
Figure S3: District-Level Prevalence of Key Plasmodium falciparum Drug Resistance Mutations, 2021–2023. Values represent the number of mutant infections over total successfully genotyped samples, with 95% confidence intervals at district level
		Biharamulo		Bukoba DC		Karagwe		Kyerwa		Misenyi		Muleba		Ngara		District Prevalence
mutation	year	obs/pop	prev (CI)	obs/pop	prev (CI)	obs/pop	prev (CI)	obs/pop	prev (CI)	obs/pop	prev (CI)	obs/pop	prev (CI)	obs/pop	prev (CI)	avg. prev
crt-Cys72Ser	2021	0/20	0.0 (0.0-16.8)	0/38	0.0 (0.0-9.3)	0/116	0.0 (0.0-3.1)	0/110	0.0 (0.0-3.3)	0/25	0.0 (0.0-13.7)	0/152	0.0 (0.0-2.4)	0/128	0.0 (0.0-2.8)	0
	2022	-	-	-	-	0/164	0.0 (0.0-2.2)	-	-	-	-	0/76	0.0 (0.0-4.7)	0/94	0.0 (0.0-3.8)	0
	2023	0/61	0.0 (0.0-5.9)	0/144	0.0 (0.0-2.5)	0/56	0.0 (0.0-6.4)	1/144	0.7 (0.0-3.8)	0/94	0.0 (0.0-3.8)	0/190	0.0 (0.0-1.9)	0/216	0.0 (0.0-1.7)	0.1
crt-Val73Leu	2021	0/20	0.0 (0.0-16.8)	0/38	0.0 (0.0-9.3)	1/116	0.9 (0.0-4.7)	0/110	0.0 (0.0-3.3)	0/25	0.0 (0.0-13.7)	0/152	0.0 (0.0-2.4)	0/128	0.0 (0.0-2.8)	0.1
	2022	-	-	-	-	1/164	0.6 (0.0-3.4)	-	-	-	-	0/76	0.0 (0.0-4.7)	1/94	1.1 (0.0-5.8)	0.6
	2023	0/61	0.0 (0.0-5.9)	2/144	1.4 (0.2-4.9)	0/56	0.0 (0.0-6.4)	0/144	0.0 (0.0-2.5)	2/94	2.1 (0.3-7.5)	0/190	0.0 (0.0-1.9)	0/216	0.0 (0.0-1.7)	0.5
crt-Met74Ile	2021	2025-01-20	5.0 (0.1-24.9)	2/38	5.3 (0.6-17.7)	1/116	0.9 (0.0-4.7)	1/110	0.9 (0.0-5.0)	2025-01-25	4.0 (0.1-20.4)	2/152	1.3 (0.2-4.7)	31/128	24.2 (17.1-32.6)	5.9
	2022	-	-	-	-	5/164	3.0 (1.0-7.0)	-	-	-	-	1/76	1.3 (0.0-7.1)	23/94	24.5 (16.2-34.4)	9.6
	2023	1/61	1.6 (0.0-8.8)	1/144	0.7 (0.0-3.8)	0/56	0.0 (0.0-6.4)	4/144	2.8 (0.8-7.0)	2/94	2.1 (0.3-7.5)	2/190	1.1 (0.1-3.8)	22/216	10.2 (6.5-15.0)	2.6
crt-Asn75Glu	2021	2025-01-20	5.0 (0.1-24.9)	2/38	5.3 (0.6-17.7)	1/116	0.9 (0.0-4.7)	1/110	0.9 (0.0-5.0)	2025-01-25	4.0 (0.1-20.4)	2/152	1.3 (0.2-4.7)	31/128	24.2 (17.1-32.6)	5.9
	2022	-	-	-	-	3/164	1.8 (0.4-5.3)	-	-	-	-	1/76	1.3 (0.0-7.1)	23/94	24.5 (16.2-34.4)	9.2
	2023	1/61	1.6 (0.0-8.8)	1/144	0.7 (0.0-3.8)	0/56	0.0 (0.0-6.4)	3/144	2.1 (0.4-6.0)	2/94	2.1 (0.3-7.5)	1/190	0.5 (0.0-2.9)	21/216	9.7 (6.1-14.5)	2.4
crt-Lys76Thr	2021	2025-01-20	5.0 (0.1-24.9)	2/38	5.3 (0.6-17.7)	1/116	0.9 (0.0-4.7)	1/110	0.9 (0.0-5.0)	2025-01-25	4.0 (0.1-20.4)	2/152	1.3 (0.2-4.7)	31/128	24.2 (17.1-32.6)	5.9
	2022	-	-	-	-	3/164	1.8 (0.4-5.3)	-	-	-	-	1/76	1.3 (0.0-7.1)	23/94	24.5 (16.2-34.4)	9.2
	2023	1/61	1.6 (0.0-8.8)	1/144	0.7 (0.0-3.8)	0/56	0.0 (0.0-6.4)	3/144	2.1 (0.4-6.0)	2/94	2.1 (0.3-7.5)	1/190	0.5 (0.0-2.9)	21/216	9.7 (6.1-14.5)	2.4
crt-Thr93Ser	2021	0/20	0.0 (0.0-16.8)	0/38	0.0 (0.0-9.3)	0/116	0.0 (0.0-3.1)	0/110	0.0 (0.0-3.3)	0/25	0.0 (0.0-13.7)	0/152	0.0 (0.0-2.4)	0/128	0.0 (0.0-2.8)	0
	2022	-	-	-	-	0/164	0.0 (0.0-2.2)	-	-	-	-	0/76	0.0 (0.0-4.7)	0/94	0.0 (0.0-3.8)	0
	2023	0/61	0.0 (0.0-5.9)	0/144	0.0 (0.0-2.5)	0/56	0.0 (0.0-6.4)	0/144	0.0 (0.0-2.5)	0/94	0.0 (0.0-3.8)	0/190	0.0 (0.0-1.9)	0/216	0.0 (0.0-1.7)	0
crt-His97Leu	2021	0/20	0.0 (0.0-16.8)	0/38	0.0 (0.0-9.3)	0/116	0.0 (0.0-3.1)	0/110	0.0 (0.0-3.3)	0/25	0.0 (0.0-13.7)	0/152	0.0 (0.0-2.4)	0/128	0.0 (0.0-2.8)	0
	2022	-	-	-	-	0/164	0.0 (0.0-2.2)	-	-	-	-	0/76	0.0 (0.0-4.7)	0/94	0.0 (0.0-3.8)	0
	2023	0/61	0.0 (0.0-5.9)	0/144	0.0 (0.0-2.5)	0/56	0.0 (0.0-6.4)	0/144	0.0 (0.0-2.5)	0/94	0.0 (0.0-3.8)	0/190	0.0 (0.0-1.9)	0/216	0.0 (0.0-1.7)	0
crt-His97Tyr	2021	0/20	0.0 (0.0-16.8)	0/38	0.0 (0.0-9.3)	0/116	0.0 (0.0-3.1)	0/110	0.0 (0.0-3.3)	0/25	0.0 (0.0-13.7)	0/152	0.0 (0.0-2.4)	0/128	0.0 (0.0-2.8)	0
	2022	-	-	-	-	0/164	0.0 (0.0-2.2)	-	-	-	-	0/76	0.0 (0.0-4.7)	0/94	0.0 (0.0-3.8)	0
	2023	0/61	0.0 (0.0-5.9)	0/144	0.0 (0.0-2.5)	0/56	0.0 (0.0-6.4)	0/144	0.0 (0.0-2.5)	0/94	0.0 (0.0-3.8)	0/190	0.0 (0.0-1.9)	0/216	0.0 (0.0-1.7)	0
crt-Cys101Phe	2021	0/20	0.0 (0.0-16.8)	0/38	0.0 (0.0-9.3)	0/116	0.0 (0.0-3.1)	0/110	0.0 (0.0-3.3)	0/25	0.0 (0.0-13.7)	0/152	0.0 (0.0-2.4)	0/128	0.0 (0.0-2.8)	0
	2022	-	-	-	-	1/164	0.6 (0.0-3.4)	-	-	-	-	0/76	0.0 (0.0-4.7)	0/94	0.0 (0.0-3.8)	0.2
	2023	0/61	0.0 (0.0-5.9)	2/144	1.4 (0.2-4.9)	1/56	1.8 (0.0-9.6)	0/144	0.0 (0.0-2.5)	1/94	1.1 (0.0-5.8)	0/190	0.0 (0.0-1.9)	0/216	0.0 (0.0-1.7)	0.6
crt-Phe145Ile	2021	0/21	0.0 (0.0-16.1)	0/35	0.0 (0.0-10.0)	0/144	0.0 (0.0-2.5)	0/120	0.0 (0.0-3.0)	0/25	0.0 (0.0-13.7)	0/180	0.0 (0.0-2.0)	0/162	0.0 (0.0-2.3)	0
	2022	-	-	-	-	0/157	0.0 (0.0-2.3)	-	-	-	-	0/65	0.0 (0.0-5.5)	0/79	0.0 (0.0-4.6)	0
	2023	0/66	0.0 (0.0-5.4)	0/146	0.0 (0.0-2.5)	0/67	0.0 (0.0-5.4)	0/158	0.0 (0.0-2.3)	0/98	0.0 (0.0-3.7)	0/205	0.0 (0.0-1.8)	0/227	0.0 (0.0-1.6)	0
crt-Ile218Phe	2021	0/18	0.0 (0.0-18.5)	0/31	0.0 (0.0-11.2)	0/57	0.0 (0.0-6.3)	0/74	0.0 (0.0-4.9)	0/16	0.0 (0.0-20.6)	0/99	0.0 (0.0-3.7)	0/89	0.0 (0.0-4.1)	0
	2022	-	-	-	-	0/142	0.0 (0.0-2.6)	-	-	-	-	0/29	0.0 (0.0-11.9)	0/56	0.0 (0.0-6.4)	0
	2023	0/45	0.0 (0.0-7.9)	0/81	0.0 (0.0-4.5)	0/32	0.0 (0.0-10.9)	0/106	0.0 (0.0-3.4)	0/54	0.0 (0.0-6.6)	0/108	0.0 (0.0-3.4)	0/111	0.0 (0.0-3.3)	0
crt-Ala220Ser	2021	2025-01-18	5.6 (0.1-27.3)	2025-01-31	3.2 (0.1-16.7)	1/57	1.8 (0.0-9.4)	4/74	5.4 (1.5-13.3)	0/16	0.0 (0.0-20.6)	4/99	4.0 (1.1-10.0)	18/89	20.2 (12.4-30.1)	5.7
	2022	-	-	-	-	3/142	2.1 (0.4-6.0)	-	-	-	-	0/29	0.0 (0.0-11.9)	14/56	25.0 (14.4-38.4)	9
	2023	0/45	0.0 (0.0-7.9)	0/81	0.0 (0.0-4.5)	0/32	0.0 (0.0-10.9)	1/106	0.9 (0.0-5.1)	0/54	0.0 (0.0-6.6)	3/108	2.8 (0.6-7.9)	13/111	11.7 (6.4-19.2)	2.2
crt-Gln271Glu	2021	2025-01-18	5.6 (0.1-27.3)	2/33	6.1 (0.7-20.2)	1/78	1.3 (0.0-6.9)	2/72	2.8 (0.3-9.7)	2025-01-23	4.3 (0.1-21.9)	2/110	1.8 (0.2-6.4)	23/99	23.2 (15.3-32.8)	6.4
	2022	-	-	-	-	3/145	2.1 (0.4-5.9)	-	-	-	-	1/49	2.0 (0.1-10.9)	14/71	19.7 (11.2-30.9)	7.9
	2023	0/34	0.0 (0.0-10.3)	1/111	0.9 (0.0-4.9)	0/41	0.0 (0.0-8.6)	1/112	0.9 (0.0-4.9)	11/74	14.9 (7.7-25.0)	0/131	0.0 (0.0-2.8)	15/173	8.7 (4.9-13.9)	3.6
crt-Asn326Ser	2021	0/20	0.0 (0.0-16.8)	0/38	0.0 (0.0-9.3)	0/91	0.0 (0.0-4.0)	0/93	0.0 (0.0-3.9)	0/27	0.0 (0.0-12.8)	1/137	0.7 (0.0-4.0)	0/117	0.0 (0.0-3.1)	0.1
	2022	-	-	-	-	7/166	4.2 (1.7-8.5)	-	-	-	-	0/71	0.0 (0.0-5.1)	0/87	0.0 (0.0-4.2)	1.4
	2023	0/62	0.0 (0.0-5.8)	0/140	0.0 (0.0-2.6)	0/51	0.0 (0.0-7.0)	1/145	0.7 (0.0-3.8)	0/96	0.0 (0.0-3.8)	1/184	0.5 (0.0-3.0)	2/212	0.9 (0.1-3.4)	0.3
crt-Met343Leu	2021	0/19	0.0 (0.0-17.6)	0/29	0.0 (0.0-11.9)	0/60	0.0 (0.0-6.0)	0/74	0.0 (0.0-4.9)	0/21	0.0 (0.0-16.1)	0/118	0.0 (0.0-3.1)	0/76	0.0 (0.0-4.7)	0
	2022	-	-	-	-	0/156	0.0 (0.0-2.3)	-	-	-	-	0/50	0.0 (0.0-7.1)	0/70	0.0 (0.0-5.1)	0
	2023	0/45	0.0 (0.0-7.9)	0/127	0.0 (0.0-2.9)	0/45	0.0 (0.0-7.9)	0/134	0.0 (0.0-2.7)	0/88	0.0 (0.0-4.1)	0/151	0.0 (0.0-2.4)	0/173	0.0 (0.0-2.1)	0
crt-Gly353Val	2021	0/20	0.0 (0.0-16.8)	0/36	0.0 (0.0-9.7)	0/126	0.0 (0.0-2.9)	0/112	0.0 (0.0-3.2)	0/23	0.0 (0.0-14.8)	0/157	0.0 (0.0-2.3)	0/122	0.0 (0.0-3.0)	0
	2022	-	-	-	-	0/155	0.0 (0.0-2.4)	-	-	-	-	0/66	0.0 (0.0-5.4)	0/87	0.0 (0.0-4.2)	0
	2023	0/64	0.0 (0.0-5.6)	0/143	0.0 (0.0-2.5)	0/56	0.0 (0.0-6.4)	0/150	0.0 (0.0-2.4)	0/93	0.0 (0.0-3.9)	0/196	0.0 (0.0-1.9)	0/214	0.0 (0.0-1.7)	0
crt-Ile356Thr	2021	0/20	0.0 (0.0-16.8)	0/36	0.0 (0.0-9.7)	0/126	0.0 (0.0-2.9)	0/112	0.0 (0.0-3.2)	0/23	0.0 (0.0-14.8)	1/157	0.6 (0.0-3.5)	0/122	0.0 (0.0-3.0)	0.1
	2022	-	-	-	-	0/155	0.0 (0.0-2.4)	-	-	-	-	0/66	0.0 (0.0-5.4)	0/87	0.0 (0.0-4.2)	0
	2023	0/64	0.0 (0.0-5.6)	0/143	0.0 (0.0-2.5)	0/56	0.0 (0.0-6.4)	0/150	0.0 (0.0-2.4)	0/93	0.0 (0.0-3.9)	0/196	0.0 (0.0-1.9)	0/214	0.0 (0.0-1.7)	0
crt-Arg371Ile	2021	2025-02-19	10.5 (1.3-33.1)	1/34	2.9 (0.1-15.3)	3/86	3.5 (0.7-9.9)	1/85	1.2 (0.0-6.4)	0/24	0.0 (0.0-14.2)	4/128	3.1 (0.9-7.8)	23/107	21.5 (14.1-30.5)	6.1
	2022	-	-	-	-	3/151	2.0 (0.4-5.7)	-	-	-	-	3/59	5.1 (1.1-14.1)	16/75	21.3 (12.7-32.3)	9.5
	2023	0/59	0.0 (0.0-6.1)	3/134	2.2 (0.5-6.4)	0/50	0.0 (0.0-7.1)	3/132	2.3 (0.5-6.5)	16/95	16.8 (9.9-25.9)	1/185	0.5 (0.0-3.0)	21/205	10.2 (6.5-15.2)	4.6
dhfr-ts-Ala16Val	2021	0/21	0.0 (0.0-16.1)	0/38	0.0 (0.0-9.3)	0/140	0.0 (0.0-2.6)	0/119	0.0 (0.0-3.1)	0/25	0.0 (0.0-13.7)	0/167	0.0 (0.0-2.2)	0/149	0.0 (0.0-2.4)	0
	2022	-	-	-	-	0/162	0.0 (0.0-2.3)	-	-	-	-	0/75	0.0 (0.0-4.8)	0/90	0.0 (0.0-4.0)	0
	2023	0/64	0.0 (0.0-5.6)	1/144	0.7 (0.0-3.8)	0/62	0.0 (0.0-5.8)	0/152	0.0 (0.0-2.4)	0/96	0.0 (0.0-3.8)	0/191	0.0 (0.0-1.9)	0/222	0.0 (0.0-1.6)	0.1
dhfr-ts-Asn51Ile	2021	22/22	100.0 (84.6-100.0)	40/40	100.0 (91.2-100.0)	142/142	100.0 (97.4-100.0)	129/129	100.0 (97.2-100.0)	25/25	100.0 (86.3-100.0)	166/174	95.4 (91.1-98.0)	159/160	99.4 (96.6-100.0)	99.3
	2022	-	-	-	-	164/164	100.0 (97.8-100.0)	-	-	-	-	76/77	98.7 (93.0-100.0)	92/93	98.9 (94.2-100.0)	99.2
	2023	65/69	94.2 (85.8-98.4)	147/147	100.0 (97.5-100.0)	64/64	100.0 (94.4-100.0)	154/155	99.4 (96.5-100.0)	98/98	100.0 (96.3-100.0)	204/204	100.0 (98.2-100.0)	224/228	98.2 (95.6-99.5)	98.8
dhfr-ts-Cys59Arg	2021	19/22	86.4 (65.1-97.1)	34/40	85.0 (70.2-94.3)	129/142	90.8 (84.9-95.0)	124/129	96.1 (91.2-98.7)	23/25	92.0 (74.0-99.0)	168/174	96.6 (92.6-98.7)	135/160	84.4 (77.8-89.6)	90.2
	2022	-	-	-	-	144/164	87.8 (81.8-92.4)	-	-	-	-	69/77	89.6 (80.6-95.4)	80/93	86.0 (77.3-92.3)	87.8
	2023	63/69	91.3 (82.0-96.7)	136/147	92.5 (87.0-96.2)	59/64	92.2 (82.7-97.4)	143/155	92.3 (86.9-95.9)	98/98	100.0 (96.3-100.0)	186/204	91.2 (86.4-94.7)	201/228	88.2 (83.2-92.0)	92.5
dhfr-ts-Ser108Asn	2021	21/21	100.0 (83.9-100.0)	37/37	100.0 (90.5-100.0)	134/134	100.0 (97.3-100.0)	112/112	100.0 (96.8-100.0)	25/25	100.0 (86.3-100.0)	163/163	100.0 (97.8-100.0)	140/140	100.0 (97.4-100.0)	100
	2022	-	-	-	-	162/162	100.0 (97.7-100.0)	-	-	-	-	69/69	100.0 (94.8-100.0)	92/92	100.0 (96.1-100.0)	100
	2023	66/66	100.0 (94.6-100.0)	146/146	100.0 (97.5-100.0)	61/61	100.0 (94.1-100.0)	151/151	100.0 (97.6-100.0)	98/98	100.0 (96.3-100.0)	194/194	100.0 (98.1-100.0)	216/216	100.0 (98.3-100.0)	100
dhfr-ts-Ser108Thr	2021	0/21	0.0 (0.0-16.1)	0/37	0.0 (0.0-9.5)	0/134	0.0 (0.0-2.7)	0/112	0.0 (0.0-3.2)	0/25	0.0 (0.0-13.7)	0/163	0.0 (0.0-2.2)	1/140	0.7 (0.0-3.9)	0.1
	2022	-	-	-	-	0/162	0.0 (0.0-2.3)	-	-	-	-	0/69	0.0 (0.0-5.2)	1/92	1.1 (0.0-5.9)	0.4
	2023	1/66	1.5 (0.0-8.2)	2/146	1.4 (0.2-4.9)	0/61	0.0 (0.0-5.9)	1/151	0.7 (0.0-3.6)	0/98	0.0 (0.0-3.7)	4/194	2.1 (0.6-5.2)	1/216	0.5 (0.0-2.6)	0.9
dhfr-ts-Ile164Leu	2021	0/20	0.0 (0.0-16.8)	3/37	8.1 (1.7-21.9)	31/95	32.6 (23.4-43.0)	33/89	37.1 (27.1-48.0)	2025-01-25	4.0 (0.1-20.4)	2/142	1.4 (0.2-5.0)	10/118	8.5 (4.1-15.0)	13.1
	2022	-	-	-	-	59/155	38.1 (30.4-46.2)	-	-	-	-	2/73	2.7 (0.3-9.5)	13/94	13.8 (7.6-22.5)	18.2
	2023	1/62	1.6 (0.0-8.7)	19/147	12.9 (8.0-19.4)	17/58	29.3 (18.1-42.7)	37/150	24.7 (18.0-32.4)	15/95	15.8 (9.1-24.7)	5/194	2.6 (0.8-5.9)	20/219	9.1 (5.7-13.8)	13.7
dhps-Ile431Val	2021	0/21	0.0 (0.0-16.1)	0/41	0.0 (0.0-8.6)	0/143	0.0 (0.0-2.5)	0/126	0.0 (0.0-2.9)	0/27	0.0 (0.0-12.8)	0/175	0.0 (0.0-2.1)	0/161	0.0 (0.0-2.3)	0
	2022	-	-	-	-	0/168	0.0 (0.0-2.2)	-	-	-	-	0/80	0.0 (0.0-4.5)	0/93	0.0 (0.0-3.9)	0
	2023	0/69	0.0 (0.0-5.2)	0/146	0.0 (0.0-2.5)	0/65	0.0 (0.0-5.5)	0/160	0.0 (0.0-2.3)	0/99	0.0 (0.0-3.7)	0/211	0.0 (0.0-1.7)	0/234	0.0 (0.0-1.6)	0
dhps-Ser436Ala	2021	0/21	0.0 (0.0-16.1)	0/41	0.0 (0.0-8.6)	0/143	0.0 (0.0-2.5)	2/126	1.6 (0.2-5.6)	0/27	0.0 (0.0-12.8)	2/175	1.1 (0.1-4.1)	2/161	1.2 (0.2-4.4)	0.6
	2022	-	-	-	-	0/168	0.0 (0.0-2.2)	-	-	-	-	1/80	1.2 (0.0-6.8)	0/93	0.0 (0.0-3.9)	0.4
	2023	0/69	0.0 (0.0-5.2)	1/146	0.7 (0.0-3.8)	4/65	6.2 (1.7-15.0)	0/160	0.0 (0.0-2.3)	0/99	0.0 (0.0-3.7)	2/211	0.9 (0.1-3.4)	0/234	0.0 (0.0-1.6)	1.1
dhps-Ser436Phe	2021	0/21	0.0 (0.0-16.1)	0/41	0.0 (0.0-8.6)	0/143	0.0 (0.0-2.5)	0/126	0.0 (0.0-2.9)	0/27	0.0 (0.0-12.8)	1/175	0.6 (0.0-3.1)	0/161	0.0 (0.0-2.3)	0.1
	2022	-	-	-	-	0/168	0.0 (0.0-2.2)	-	-	-	-	0/80	0.0 (0.0-4.5)	0/93	0.0 (0.0-3.9)	0
	2023	0/69	0.0 (0.0-5.2)	0/146	0.0 (0.0-2.5)	0/65	0.0 (0.0-5.5)	0/160	0.0 (0.0-2.3)	0/99	0.0 (0.0-3.7)	0/211	0.0 (0.0-1.7)	0/234	0.0 (0.0-1.6)	0
dhps-Ala437Gly	2021	18/21	85.7 (63.7-97.0)	41/41	100.0 (91.4-100.0)	130/143	90.9 (85.0-95.1)	118/126	93.7 (87.9-97.2)	26/27	96.3 (81.0-99.9)	164/175	93.7 (89.0-96.8)	156/161	96.9 (92.9-99.0)	93.9
	2022	-	-	-	-	156/168	92.9 (87.9-96.3)	-	-	-	-	73/80	91.2 (82.8-96.4)	87/93	93.5 (86.5-97.6)	92.5
	2023	68/69	98.6 (92.2-100.0)	128/146	87.7 (81.2-92.5)	56/65	86.2 (75.3-93.5)	155/160	96.9 (92.9-99.0)	90/99	90.9 (83.4-95.8)	189/211	89.6 (84.6-93.3)	216/234	92.3 (88.1-95.4)	91.7
dhps-Lys540Glu	2021	18/21	85.7 (63.7-97.0)	39/39	100.0 (91.0-100.0)	134/144	93.1 (87.6-96.6)	115/124	92.7 (86.7-96.6)	25/26	96.2 (80.4-99.9)	170/181	93.9 (89.4-96.9)	153/162	94.4 (89.7-97.4)	93.7
	2022	-	-	-	-	155/167	92.8 (87.8-96.2)	-	-	-	-	72/84	85.7 (76.4-92.4)	86/91	94.5 (87.6-98.2)	91
	2023	71/72	98.6 (92.5-100.0)	132/151	87.4 (81.0-92.3)	57/67	85.1 (74.3-92.6)	160/167	95.8 (91.6-98.3)	90/100	90.0 (82.4-95.1)	191/210	91.0 (86.2-94.5)	221/240	92.1 (87.9-95.2)	91.4
dhps-Ala581Gly	2021	0/21	0.0 (0.0-16.1)	6/40	15.0 (5.7-29.8)	54/150	36.0 (28.3-44.2)	62/129	48.1 (39.2-57.0)	2025-07-26	26.9 (11.6-47.8)	6/190	3.2 (1.2-6.7)	55/177	31.1 (24.3-38.5)	22.9
	2022	-	-	-	-	47/168	28.0 (21.3-35.4)	-	-	-	-	3/81	3.7 (0.8-10.4)	28/91	30.8 (21.5-41.3)	20.8
	2023	1/70	1.4 (0.0-7.7)	26/153	17.0 (11.4-23.9)	17/65	26.2 (16.0-38.5)	69/166	41.6 (34.0-49.5)	11/100	11.0 (5.6-18.8)	18/209	8.6 (5.2-13.3)	49/235	20.9 (15.8-26.6)	18.1
dhps-Ala613Ser	2021	0/20	0.0 (0.0-16.8)	0/41	0.0 (0.0-8.6)	0/148	0.0 (0.0-2.5)	0/125	0.0 (0.0-2.9)	0/27	0.0 (0.0-12.8)	1/189	0.5 (0.0-2.9)	0/175	0.0 (0.0-2.1)	0.1
	2022	-	-	-	-	0/168	0.0 (0.0-2.2)	-	-	-	-	0/80	0.0 (0.0-4.5)	0/92	0.0 (0.0-3.9)	0
	2023	0/70	0.0 (0.0-5.1)	0/153	0.0 (0.0-2.4)	0/65	0.0 (0.0-5.5)	0/155	0.0 (0.0-2.4)	0/100	0.0 (0.0-3.6)	0/215	0.0 (0.0-1.7)	0/242	0.0 (0.0-1.5)	0
dhps-Ala613Thr	2021	0/20	0.0 (0.0-16.8)	0/41	0.0 (0.0-8.6)	0/148	0.0 (0.0-2.5)	0/125	0.0 (0.0-2.9)	0/27	0.0 (0.0-12.8)	0/189	0.0 (0.0-1.9)	0/175	0.0 (0.0-2.1)	0
	2022	-	-	-	-	0/168	0.0 (0.0-2.2)	-	-	-	-	0/80	0.0 (0.0-4.5)	0/92	0.0 (0.0-3.9)	0
	2023	0/70	0.0 (0.0-5.1)	0/153	0.0 (0.0-2.4)	0/65	0.0 (0.0-5.5)	0/155	0.0 (0.0-2.4)	0/100	0.0 (0.0-3.6)	0/215	0.0 (0.0-1.7)	0/242	0.0 (0.0-1.5)	0
mdr1-Asn86Tyr	2021	0/20	0.0 (0.0-16.8)	0/38	0.0 (0.0-9.3)	0/148	0.0 (0.0-2.5)	1/121	0.8 (0.0-4.5)	0/26	0.0 (0.0-13.2)	0/180	0.0 (0.0-2.0)	2/179	1.1 (0.1-4.0)	0.3
	2022	-	-	-	-	0/155	0.0 (0.0-2.4)	-	-	-	-	0/64	0.0 (0.0-5.6)	0/79	0.0 (0.0-4.6)	0
	2023	0/65	0.0 (0.0-5.5)	1/141	0.7 (0.0-3.9)	0/60	0.0 (0.0-6.0)	0/150	0.0 (0.0-2.4)	0/96	0.0 (0.0-3.8)	0/191	0.0 (0.0-1.9)	1/215	0.5 (0.0-2.6)	0.2
mdr1-Tyr184Phe	2021	2025-05-22	22.7 (7.8-45.4)	17/38	44.7 (28.6-61.7)	56/150	37.3 (29.6-45.6)	64/130	49.2 (40.4-58.1)	2025-10-27	37.0 (19.4-57.6)	92/185	49.7 (42.3-57.2)	81/181	44.8 (37.4-52.3)	40.8
	2022	-	-	-	-	82/167	49.1 (41.3-56.9)	-	-	-	-	42/80	52.5 (41.0-63.8)	44/94	46.8 (36.4-57.4)	49.5
	2023	25/67	37.3 (25.8-50.0)	75/145	51.7 (43.3-60.1)	18/63	28.6 (17.9-41.3)	85/155	54.8 (46.7-62.8)	56/96	58.3 (47.8-68.3)	96/201	47.8 (40.7-54.9)	116/225	51.6 (44.8-58.2)	47.2
mdr1-Ser1034Cys	2021	0/22	0.0 (0.0-15.4)	0/39	0.0 (0.0-9.0)	0/146	0.0 (0.0-2.5)	0/136	0.0 (0.0-2.7)	0/27	0.0 (0.0-12.8)	1/182	0.5 (0.0-3.0)	0/179	0.0 (0.0-2.0)	0.1
	2022	-	-	-	-	0/179	0.0 (0.0-2.0)	-	-	-	-	0/85	0.0 (0.0-4.2)	0/94	0.0 (0.0-3.8)	0
	2023	0/68	0.0 (0.0-5.3)	0/153	0.0 (0.0-2.4)	1/67	1.5 (0.0-8.0)	0/155	0.0 (0.0-2.4)	1/97	1.0 (0.0-5.6)	0/202	0.0 (0.0-1.8)	0/232	0.0 (0.0-1.6)	0.4
mdr1-Asn1042Asp	2021	0/22	0.0 (0.0-15.4)	0/39	0.0 (0.0-9.0)	0/146	0.0 (0.0-2.5)	0/136	0.0 (0.0-2.7)	0/27	0.0 (0.0-12.8)	2/182	1.1 (0.1-3.9)	1/179	0.6 (0.0-3.1)	0.2
	2022	-	-	-	-	0/179	0.0 (0.0-2.0)	-	-	-	-	0/85	0.0 (0.0-4.2)	0/94	0.0 (0.0-3.8)	0
	2023	0/68	0.0 (0.0-5.3)	0/153	0.0 (0.0-2.4)	0/67	0.0 (0.0-5.4)	0/155	0.0 (0.0-2.4)	0/97	0.0 (0.0-3.7)	0/202	0.0 (0.0-1.8)	0/232	0.0 (0.0-1.6)	0
mdr1-Asp1246Tyr	2021	0/20	0.0 (0.0-16.8)	1/39	2.6 (0.1-13.5)	10/123	8.1 (4.0-14.4)	2/110	1.8 (0.2-6.4)	2025-02-28	7.1 (0.9-23.5)	1/161	0.6 (0.0-3.4)	2/133	1.5 (0.2-5.3)	3.1
	2022	-	-	-	-	10/174	5.7 (2.8-10.3)	-	-	-	-	0/82	0.0 (0.0-4.4)	3/95	3.2 (0.7-9.0)	3
	2023	1/68	1.5 (0.0-7.9)	4/150	2.7 (0.7-6.7)	4/65	6.2 (1.7-15.0)	2/156	1.3 (0.2-4.6)	4/98	4.1 (1.1-10.1)	4/207	1.9 (0.5-4.9)	12/231	5.2 (2.7-8.9)	3.3
